# Using deep learning to predict age from liver and pancreas magnetic resonance images allows the identification of genetic and non-genetic factors associated with abdominal aging

**DOI:** 10.1101/2021.06.24.21259492

**Authors:** Alan Le Goallec, Samuel Diai, Sasha Collin, Jean-Baptiste Prost, Théo Vincent, Chirag J. Patel

## Abstract

With age, abdominal organs and tissue undergo important changes. For example, liver volume declines, fatty replacement increases in the pancreas, and patients become more vulnerable to age-related diseases such as non-alcoholic fatty liver disease, alcoholic liver disease, hepatitis, fibrosis, cirrhosis, type two diabetes, cancer, gallstones and inflammatory pancreatic disease. Detecting early abdominal aging and identifying factors associated with this phenotype could help delay the onset of such diseases. In the following, we built the first abdominal age predictor by training convolutional neural networks to predict age from 45,552 liver magnetic resonance images [MRIs] and 36,784 pancreas MRIs (R-Squared=73.3±0.6; root mean squared error=3.70±0.03). Attention maps show that the prediction is driven not only by liver and pancreas anatomical features, but also by surrounding organs and tissue. We defined accelerated abdominal aging as the difference between abdominal age and chronological age, a phenotype which we found to be partially heritable (h_g^2^=26.3±1.9%). Accelerated abdominal aging is associated with seven single nucleotide polymorphisms in six genes (e.g PNPT1, involved in RNA metabolic processes). Similarly, it is associated with biomarkers (e.g body impedance), clinical phenotypes (e.g chest pain), diseases (e.g hypertension), environmental (e.g smoking) and socioeconomic (e.g education) variables, suggesting potential therapeutic and lifestyle interventions to slow abdominal aging. Our predictor could be used to assess the efficacy or emerging rejuvenating therapies on the abdomen.
