## Supplementary material for "Using deep learning to predict age from liver and pancreas magnetic resonance images allows the identification of genetic and non-genetic factors associated with abdominal aging": Table S3 - Biomarkers most associated with accelerated aging for each abdominal aging dimension.xlsx

### Sheet: Sheet1
Abdominal dimension	Biomarker category	Top three associations
General	AnthropometryImpedance (100.0%)	Impedance of arm (right) (.056); Impedance of arm (left) (.055); Impedance of whole body (.042)
General	BloodPressure (66.7%)	Diastolic blood pressure (.050); Systolic blood pressure (.036)
General	HeartPWA (46.7%)	Diastolic brachial blood pressure during PWA (.050); End systolic pressure during PWA (.048); Mean arterial pressure during PWA (.046)
General	BraindMRIWeightedMeans (32.1%)	Weighted-mean L3 in tract anterior thalamic radiation (right) (.066); Weighted-mean ISOVF in tract anterior thalamic radiation (right) (.066); Weighted-mean MD in tract anterior thalamic radiation (right) (.065)
General	CognitiveTrailMaking (25.0%)	Duration to complete alphanumeric path (trail #2) (.026)
General	BoneDensitometryOfHeel (16.7%)	Ankle spacing width (.040)
General	BloodCount (16.1%)	Mean sphered cell volume (.078); Mean corpuscular volume (.073); Mean corpuscular haemoglobin (.050)
General	BloodBiochemistry (10.7%)	HDL cholesterol (.039); Apolipoprotein A (.037); Cystatin C (.025)
General	BrainGreyMatterVolumes (5.8%)	Volume of grey matter in Putamen (left) (.052); Volume of grey matter in Caudate (right) (.051); Volume of grey matter in Pallidum (right) (.047)
General	HearingTest (0.8%)	Volume level set by participant (right) (.029)
General	PhysicalActivity (0.2%)	xzCov_min (.067); xyCov_min (.049); avg_interruptions_in_longest_sleep_V2 (.044)
General	CognitiveFluidIntelligence (0.0%)
General	CarotidUltrasound (0.0%)
General	UrineBiochemistry (0.0%)
General	BrainSubcorticalVolumes (0.0%)
General	CognitiveNumericMemory (0.0%)
General	ArterialStiffness (0.0%)
General	CognitiveMatrixPatternCompletion (0.0%)
General	CognitivePairsMatching (0.0%)
General	CognitivePairedAssociativeLearning (0.0%)
General	Spirometry (0.0%)
General	CognitiveProspectiveMemory (0.0%)
General	CognitiveReactionTime (0.0%)
General	CognitiveSymbolDigitSubstitution (0.0%)
General	CognitiveTowerRearranging (0.0%)
General	ECGAtRest (0.0%)
General	EyeAcuity (0.0%)
General	EyeAutorefraction (0.0%)
General	EyeIntraocularPressure (0.0%)
General	HandGripStrength (0.0%)
General	HeartSize (0.0%)
General	AnthropometryBodySize (0.0%)
Liver	AnthropometryImpedance (100.0%)	Impedance of arm (right) (.047); Impedance of arm (left) (.043); Impedance of whole body (.033)
Liver	BloodPressure (66.7%)	Diastolic blood pressure (.055); Systolic blood pressure (.041)
Liver	HeartPWA (46.7%)	Diastolic brachial blood pressure during PWA (.055); End systolic pressure during PWA (.049); Mean arterial pressure during PWA (.049)
Liver	BraindMRIWeightedMeans (35.8%)	Weighted-mean ISOVF in tract anterior thalamic radiation (right) (.070); Weighted-mean MD in tract anterior thalamic radiation (right) (.068); Weighted-mean L3 in tract anterior thalamic radiation (right) (.068)
Liver	BoneDensitometryOfHeel (16.7%)	Ankle spacing width (.041)
Liver	BloodCount (16.1%)	Mean sphered cell volume (.079); Mean corpuscular volume (.057); Mean corpuscular haemoglobin (.055)
Liver	CognitiveReactionTime (14.3%)	Mean time to press snap-button (.024); Mean time to correctly identify matches (.023)
Liver	AnthropometryBodySize (12.5%)	Standing height (.030)
Liver	BloodBiochemistry (10.7%)	HDL cholesterol (.040); Apolipoprotein A (.038); SHBG (.027)
Liver	ECGAtRest (8.3%)	QTC interval (.037)
Liver	CognitiveProspectiveMemory (7.1%)	Time to answer (.050)
Liver	BrainGreyMatterVolumes (5.8%)	Volume of grey matter in Putamen (left) (.045); Volume of grey matter in Caudate (right) (.044); Volume of grey matter in Caudate (left) (.039)
Liver	HearingTest (1.6%)	Volume level set by participant (left) (.021); Signal-to-noise-ratio (SNR) of triplet (right).3 (.021)
Liver	PhysicalActivity (0.1%)	xzCov_min (.055); xyCov_min (.045)
Liver	CognitiveMatrixPatternCompletion (0.0%)
Liver	ArterialStiffness (0.0%)
Liver	BrainSubcorticalVolumes (0.0%)
Liver	CarotidUltrasound (0.0%)
Liver	CognitiveFluidIntelligence (0.0%)
Liver	UrineBiochemistry (0.0%)
Liver	CognitiveNumericMemory (0.0%)
Liver	CognitivePairedAssociativeLearning (0.0%)
Liver	Spirometry (0.0%)
Liver	CognitiveSymbolDigitSubstitution (0.0%)
Liver	CognitiveTowerRearranging (0.0%)
Liver	CognitiveTrailMaking (0.0%)
Liver	EyeAcuity (0.0%)
Liver	EyeAutorefraction (0.0%)
Liver	EyeIntraocularPressure (0.0%)
Liver	HandGripStrength (0.0%)
Liver	HeartSize (0.0%)
Liver	CognitivePairsMatching (0.0%)
Pancreas	AnthropometryImpedance (100.0%)	Impedance of arm (right) (.057); Impedance of arm (left) (.055); Impedance of whole body (.044)
Pancreas	BloodPressure (66.7%)	Diastolic blood pressure (.031); Systolic blood pressure (.026)
Pancreas	HeartPWA (46.7%)	Diastolic brachial blood pressure during PWA (.034); Central systolic blood pressure during PWA (.032); Mean arterial pressure during PWA (.032)
Pancreas	BraindMRIWeightedMeans (30.9%)	Weighted-mean L3 in tract anterior thalamic radiation (right) (.061); Weighted-mean MD in tract anterior thalamic radiation (right) (.061); Weighted-mean L2 in tract anterior thalamic radiation (right) (.057)
Pancreas	CognitiveTrailMaking (25.0%)	Duration to complete alphanumeric path (trail #2) (.028)
Pancreas	BoneDensitometryOfHeel (16.7%)	Ankle spacing width (.029)
Pancreas	BloodCount (16.1%)	Mean sphered cell volume (.066); Mean corpuscular volume (.057); Mean corpuscular haemoglobin (.035)
Pancreas	BloodBiochemistry (14.3%)	HDL cholesterol (.032); Cystatin C (.032); Apolipoprotein A (.032)
Pancreas	BrainGreyMatterVolumes (5.8%)	Volume of grey matter in Caudate (right) (.046); Volume of grey matter in Putamen (left) (.044); Volume of grey matter in Pallidum (right) (.043)
Pancreas	HearingTest (0.8%)	Volume level set by participant (right) (.024)
Pancreas	PhysicalActivity (0.1%)	xzCov_min (.055); xyCov_min (.042); sleep-hourOfDay-20-avg_V2 (.040)
Pancreas	CognitiveFluidIntelligence (0.0%)
Pancreas	CarotidUltrasound (0.0%)
Pancreas	UrineBiochemistry (0.0%)
Pancreas	BrainSubcorticalVolumes (0.0%)
Pancreas	CognitiveNumericMemory (0.0%)
Pancreas	ArterialStiffness (0.0%)
Pancreas	CognitiveMatrixPatternCompletion (0.0%)
Pancreas	CognitivePairsMatching (0.0%)
Pancreas	CognitivePairedAssociativeLearning (0.0%)
Pancreas	Spirometry (0.0%)
Pancreas	CognitiveProspectiveMemory (0.0%)
Pancreas	CognitiveReactionTime (0.0%)
Pancreas	CognitiveSymbolDigitSubstitution (0.0%)
Pancreas	CognitiveTowerRearranging (0.0%)
Pancreas	ECGAtRest (0.0%)
Pancreas	EyeAcuity (0.0%)
Pancreas	EyeAutorefraction (0.0%)
Pancreas	EyeIntraocularPressure (0.0%)
Pancreas	HandGripStrength (0.0%)
Pancreas	HeartSize (0.0%)
Pancreas	AnthropometryBodySize (0.0%)
