## Supplementary material for "Using deep learning to predict age from liver and pancreas magnetic resonance images allows the identification of genetic and non-genetic factors associated with abdominal aging": Table S4 - Biomarkers most associated with decelerated aging for each abdominal aging dimension.xlsx

### Sheet: Sheet1
Abdominal dimension	Biomarker category	Top three associations
General	HandGripStrength (100.0%)	Hand grip strength (left) (.056); Hand grip strength (right) (.049)
General	CognitiveSymbolDigitSubstitution (100.0%)	Number of symbol digit matches made correctly (.036); Number of symbol digit matches attempted (.035)
General	BoneDensitometryOfHeel (83.3%)	Heel quantitative ultrasound index (QUI) (.091); Heel bone mineral density (BMD) (.090); Speed of sound through heel (.089)
General	Spirometry (66.7%)	Forced expiratory volume in 1-second (FEV1) (.054); Peak expiratory flow (PEF) (.043)
General	AnthropometryBodySize (62.5%)	Body mass index (BMI) (.054); Hip circumference (.045); Weight (.042)
General	BrainSubcorticalVolumes (57.1%)	Volume of amygdala (left) (.037); Volume of amygdala (right) (.036); Volume of thalamus (right) (.035)
General	BrainGreyMatterVolumes (47.5%)	Volume of grey matter in X Cerebellum (right) (.059); Volume of grey matter in Temporal Pole (left) (.057); Volume of grey matter in Temporal Pole (right) (.052)
General	CognitiveMatrixPatternCompletion (33.3%)	Number of puzzles correctly solved (.045)
General	HeartSize (25.0%)	LV ejection fraction (.066); Body surface area (.025)
General	BloodBiochemistry (14.3%)	Creatinine (.060); IGF-1 (.047); Alanine aminotransferase (.039)
General	BraindMRIWeightedMeans (13.6%)	Weighted-mean ICVF in tract posterior thalamic radiation (left) (.042); Weighted-mean FA in tract forceps minor (.040); Weighted-mean FA in tract posterior thalamic radiation (left) (.039)
General	PhysicalActivity (9.5%)	MPD_std (.085); std_acc_MET_moderate_intensity_V2 (.085); std_acc_MET_moderate_intensity_V1 (.084)
General	BloodCount (6.5%)	Red blood cell (erythrocyte) count (.058); Platelet distribution width (.031)
General	CognitivePairedAssociativeLearning (4.3%)	Word associated with "pretty".dish (.035); Number of word pairs correctly associated (.032)
General	CognitiveFluidIntelligence (2.7%)	Fluid intelligence score (.028)
General	CarotidUltrasound (0.0%)
General	ArterialStiffness (0.0%)
General	AnthropometryImpedance (0.0%)
General	BloodPressure (0.0%)
General	UrineBiochemistry (0.0%)
General	CognitiveNumericMemory (0.0%)
General	CognitiveProspectiveMemory (0.0%)
General	CognitiveReactionTime (0.0%)
General	CognitiveTowerRearranging (0.0%)
General	CognitiveTrailMaking (0.0%)
General	ECGAtRest (0.0%)
General	EyeAcuity (0.0%)
General	EyeAutorefraction (0.0%)
General	EyeIntraocularPressure (0.0%)
General	HearingTest (0.0%)
General	HeartPWA (0.0%)
General	CognitivePairsMatching (0.0%)
Liver	CognitiveSymbolDigitSubstitution (100.0%)	Number of symbol digit matches made correctly (.036); Number of symbol digit matches attempted (.035)
Liver	HandGripStrength (100.0%)	Hand grip strength (left) (.039); Hand grip strength (right) (.038)
Liver	BoneDensitometryOfHeel (83.3%)	Heel quantitative ultrasound index (QUI) (.083); Heel bone mineral density (BMD) (.082); Speed of sound through heel (.081)
Liver	Spirometry (66.7%)	Forced expiratory volume in 1-second (FEV1) (.042); Peak expiratory flow (PEF) (.037)
Liver	BrainSubcorticalVolumes (57.1%)	Volume of amygdala (left) (.035); Volume of accumbens (right) (.033); Volume of amygdala (right) (.032)
Liver	BrainGreyMatterVolumes (41.7%)	Volume of grey matter in Temporal Pole (left) (.055); Volume of grey matter in X Cerebellum (right) (.052); Volume of grey matter in Precentral Gyrus (left) (.050)
Liver	AnthropometryBodySize (37.5%)	Body mass index (BMI) (.043); Hip circumference (.035); Weight (.026)
Liver	CognitiveMatrixPatternCompletion (33.3%)	Number of puzzles correctly solved (.038)
Liver	BraindMRIWeightedMeans (14.4%)	Weighted-mean FA in tract forceps minor (.038); Weighted-mean MO in tract corticospinal tract (right) (.037); Weighted-mean FA in tract uncinate fasciculus (right) (.036)
Liver	BloodBiochemistry (14.3%)	Creatinine (.052); IGF-1 (.046); Alanine aminotransferase (.029)
Liver	HeartSize (12.5%)	LV ejection fraction (.059)
Liver	PhysicalActivity (9.0%)	MPD_std (.072); std_acc_MET_moderate_intensity_V2 (.068); std_acc_MET_moderate_intensity_V1 (.068)
Liver	BloodCount (6.5%)	Red blood cell (erythrocyte) count (.048); Reticulocyte count (.025)
Liver	CognitiveFluidIntelligence (2.7%)	Fluid intelligence score (.026)
Liver	CognitivePairedAssociativeLearning (2.2%)	Word associated with "pretty".dish (.025)
Liver	ArterialStiffness (0.0%)
Liver	CarotidUltrasound (0.0%)
Liver	AnthropometryImpedance (0.0%)
Liver	BloodPressure (0.0%)
Liver	UrineBiochemistry (0.0%)
Liver	CognitiveNumericMemory (0.0%)
Liver	CognitiveProspectiveMemory (0.0%)
Liver	CognitiveReactionTime (0.0%)
Liver	CognitiveTowerRearranging (0.0%)
Liver	CognitiveTrailMaking (0.0%)
Liver	ECGAtRest (0.0%)
Liver	EyeAcuity (0.0%)
Liver	EyeAutorefraction (0.0%)
Liver	EyeIntraocularPressure (0.0%)
Liver	HearingTest (0.0%)
Liver	HeartPWA (0.0%)
Liver	CognitivePairsMatching (0.0%)
Pancreas	HandGripStrength (100.0%)	Hand grip strength (left) (.048); Hand grip strength (right) (.040)
Pancreas	CognitiveSymbolDigitSubstitution (100.0%)	Number of symbol digit matches attempted (.028); Number of symbol digit matches made correctly (.028)
Pancreas	BoneDensitometryOfHeel (83.3%)	Heel quantitative ultrasound index (QUI) (.077); Speed of sound through heel (.076); Heel bone mineral density (BMD) (.075)
Pancreas	Spirometry (66.7%)	Forced expiratory volume in 1-second (FEV1) (.049); Peak expiratory flow (PEF) (.035)
Pancreas	AnthropometryBodySize (62.5%)	Body mass index (BMI) (.055); Hip circumference (.048); Weight (.045)
Pancreas	BrainSubcorticalVolumes (42.9%)	Volume of amygdala (left) (.035); Volume of amygdala (right) (.034); Volume of hippocampus (right) (.031)
Pancreas	BrainGreyMatterVolumes (35.3%)	Volume of grey matter in Temporal Pole (left) (.050); Volume of grey matter in X Cerebellum (right) (.048); Volume of grey matter in Precentral Gyrus (right) (.046)
Pancreas	CognitiveMatrixPatternCompletion (33.3%)	Number of puzzles correctly solved (.039)
Pancreas	HeartSize (25.0%)	LV ejection fraction (.057); Body surface area (.028)
Pancreas	BloodBiochemistry (14.3%)	Creatinine (.047); IGF-1 (.039); Alanine aminotransferase (.038)
Pancreas	BraindMRIWeightedMeans (11.1%)	Weighted-mean FA in tract posterior thalamic radiation (left) (.039); Weighted-mean FA in tract forceps minor (.039); Weighted-mean ICVF in tract superior longitudinal fasciculus (left) (.038)
Pancreas	BloodCount (9.7%)	Red blood cell (erythrocyte) count (.053); Haemoglobin concentration (.031); Platelet distribution width (.030)
Pancreas	PhysicalActivity (7.7%)	std_acc_MET_moderate_intensity_V2 (.077); std_acc_MET_moderate_intensity_V1 (.077); MPD_std (.076)
Pancreas	CognitivePairedAssociativeLearning (6.5%)	Word associated with "pretty".dish (.033); Number of word pairs correctly associated (.032); Word associated with "new".plant (.027)
Pancreas	CognitiveFluidIntelligence (2.7%)	Fluid intelligence score (.028)
Pancreas	CarotidUltrasound (0.0%)
Pancreas	ArterialStiffness (0.0%)
Pancreas	AnthropometryImpedance (0.0%)
Pancreas	BloodPressure (0.0%)
Pancreas	UrineBiochemistry (0.0%)
Pancreas	CognitiveNumericMemory (0.0%)
Pancreas	CognitiveProspectiveMemory (0.0%)
Pancreas	CognitiveReactionTime (0.0%)
Pancreas	CognitiveTowerRearranging (0.0%)
Pancreas	CognitiveTrailMaking (0.0%)
Pancreas	ECGAtRest (0.0%)
Pancreas	EyeAcuity (0.0%)
Pancreas	EyeAutorefraction (0.0%)
Pancreas	EyeIntraocularPressure (0.0%)
Pancreas	HearingTest (0.0%)
Pancreas	HeartPWA (0.0%)
Pancreas	CognitivePairsMatching (0.0%)
