## Supplementary material for "Using deep learning to predict age from liver and pancreas magnetic resonance images allows the identification of genetic and non-genetic factors associated with abdominal aging": Table S6 - Clinical phenotypes most associated with accelerated aging for each abdominal aging dimension.xlsx

### Sheet: Sheet1
Abdominal dimension	Clinical phenotype category	Top three associations
General	GeneralHealth (50.0%)	Overall health rating (.069); Weight change compared with 1 year ago.Yes - lost weight (.065); Long-standing illness, disability or infirmity (.050)
General	ChestPain (50.0%)	Chest pain or discomfort walking normally (.032); Chest pain due to walking ceases when standing still (.023)
General	Breathing (50.0%)	Shortness of breath walking on level ground (.031)
General	MentalHealth (13.0%)	Fed-up feelings (.027); Mood swings (.026); Illness, injury, bereavement, stress in last 2 years.Serious illness, injury or assault to yourself (.026)
General	GeneralPain (5.6%)	Back pain for 3+ months (.037)
General	SexualFactors (0.0%)
General	Mouth (0.0%)
General	Hearing (0.0%)
General	Eyesight (0.0%)
General	Claudication (0.0%)
General	CancerScreening (0.0%)
Liver	Breathing (50.0%)	Shortness of breath walking on level ground (.028)
Liver	GeneralHealth (37.5%)	Overall health rating (.059); Weight change compared with 1 year ago.Yes - lost weight (.050); Long-standing illness, disability or infirmity (.037)
Liver	ChestPain (25.0%)	Chest pain or discomfort walking normally (.023)
Liver	MentalHealth (15.2%)	Mood swings (.029); Miserableness (.028); Illness, injury, bereavement, stress in last 2 years.Serious illness, injury or assault to yourself (.025)
Liver	GeneralPain (5.6%)	Back pain for 3+ months (.024)
Liver	SexualFactors (0.0%)
Liver	Mouth (0.0%)
Liver	Hearing (0.0%)
Liver	Eyesight (0.0%)
Liver	Claudication (0.0%)
Liver	CancerScreening (0.0%)
Pancreas	GeneralHealth (50.0%)	Overall health rating (.064); Weight change compared with 1 year ago.Yes - lost weight (.061); Long-standing illness, disability or infirmity (.049)
Pancreas	Breathing (50.0%)	Shortness of breath walking on level ground (.026)
Pancreas	ChestPain (25.0%)	Chest pain or discomfort walking normally (.031)
Pancreas	Claudication (7.7%)	Leg pain in calf/calves (.024)
Pancreas	MentalHealth (6.5%)	Frequency of unenthusiasm / disinterest in last 2 weeks (.025); Fed-up feelings (.024); Frequency of depressed mood in last 2 weeks (.023)
Pancreas	GeneralPain (5.6%)	Back pain for 3+ months (.037)
Pancreas	SexualFactors (0.0%)
Pancreas	Mouth (0.0%)
Pancreas	Hearing (0.0%)
Pancreas	Eyesight (0.0%)
Pancreas	CancerScreening (0.0%)
