## Supplementary material for "Using deep learning to predict age from liver and pancreas magnetic resonance images allows the identification of genetic and non-genetic factors associated with abdominal aging": Table S7 - Clinical phenotypes most associated with decelerated aging for each abdominal aging dimension.xlsx

### Sheet: Sheet1
Abdominal dimension	Clinical phenotype category	Top three associations
General	SexualFactors (25.0%)	Age first had sexual intercourse (.030)
General	GeneralHealth (25.0%)	Weight change compared with 1 year ago.Yes - gained weight (.032); Weight change compared with 1 year ago.No - weigh about the same (.024)
General	Mouth (0.0%)
General	MentalHealth (0.0%)
General	Hearing (0.0%)
General	GeneralPain (0.0%)
General	Eyesight (0.0%)
General	Claudication (0.0%)
General	ChestPain (0.0%)
General	CancerScreening (0.0%)
General	Breathing (0.0%)
Liver	SexualFactors (25.0%)	Age first had sexual intercourse (.032)
Liver	GeneralHealth (25.0%)	Weight change compared with 1 year ago.Yes - gained weight (.022); Weight change compared with 1 year ago.No - weigh about the same (.021)
Liver	Mouth (0.0%)
Liver	MentalHealth (0.0%)
Liver	Hearing (0.0%)
Liver	GeneralPain (0.0%)
Liver	Eyesight (0.0%)
Liver	Claudication (0.0%)
Liver	ChestPain (0.0%)
Liver	CancerScreening (0.0%)
Liver	Breathing (0.0%)
Pancreas	GeneralHealth (12.5%)	Weight change compared with 1 year ago.Yes - gained weight (.035)
Pancreas	SexualFactors (0.0%)
Pancreas	Mouth (0.0%)
Pancreas	MentalHealth (0.0%)
Pancreas	Hearing (0.0%)
Pancreas	GeneralPain (0.0%)
Pancreas	Eyesight (0.0%)
Pancreas	Claudication (0.0%)
Pancreas	ChestPain (0.0%)
Pancreas	CancerScreening (0.0%)
Pancreas	Breathing (0.0%)
