## Supplementary material for "Using deep learning to predict age from liver and pancreas magnetic resonance images allows the identification of genetic and non-genetic factors associated with abdominal aging": Table S9 - Diseases most associated with accelerated aging for each abdominal aging dimension.xlsx

### Sheet: Sheet1
Abdominal dimension	Disease category	Top three associations
General	medical_diagnoses_I (6.5%)	I10 Essential (primary) hypertension (.058); I48 Atrial fibrillation and flutter (.045); I25 Chronic ischaemic heart disease (.029)
General	medical_diagnoses_Z (6.0%)	Z86 Personal history of certain other diseases (.046); Z92 Personal history of medical treatment (.042); Z51 Other medical care (.030)
General	medical_diagnoses_J (4.8%)	J44 Other chronic obstructive pulmonary disease (.034); J45 Asthma (.026); J90 Pleural effusion, not elsewhere classified (.024)
General	medical_diagnoses_K (2.8%)	K40 Inguinal hernia (.034); K44 Diaphragmatic hernia (.023)
General	medical_diagnoses_F (2.7%)	F17 Mental and behavioural disorders due to use of tobacco (.049); F10 Mental and behavioural disorders due to use of alcohol (.040)
General	medical_diagnoses_C (2.2%)	C50 Malignant neoplasm of breast (.031); C34 Malignant neoplasm of bronchus and lung (.025)
General	medical_diagnoses_E (1.4%)	E87 Other disorders of fluid, electrolyte and acid-base balance (.028)
General	medical_diagnoses_M (1.3%)	M54 Dorsalgia (.029)
General	medical_diagnoses_R (0.0%)
General	medical_diagnoses_Q (0.0%)
General	medical_diagnoses_B (0.0%)
General	medical_diagnoses_X (0.0%)
General	medical_diagnoses_D (0.0%)
General	medical_diagnoses_W (0.0%)
General	medical_diagnoses_V (0.0%)
General	medical_diagnoses_G (0.0%)
General	medical_diagnoses_H (0.0%)
General	medical_diagnoses_U (0.0%)
General	medical_diagnoses_T (0.0%)
General	medical_diagnoses_S (0.0%)
General	medical_diagnoses_L (0.0%)
General	medical_diagnoses_Y (0.0%)
General	medical_diagnoses_N (0.0%)
General	medical_diagnoses_O (0.0%)
General	medical_diagnoses_P (0.0%)
General	medical_diagnoses_A (0.0%)
Liver	medical_diagnoses_I (6.5%)	I10 Essential (primary) hypertension (.041); I48 Atrial fibrillation and flutter (.036); I25 Chronic ischaemic heart disease (.023)
Liver	medical_diagnoses_J (4.8%)	J44 Other chronic obstructive pulmonary disease (.027); J45 Asthma (.023); J90 Pleural effusion, not elsewhere classified (.022)
Liver	medical_diagnoses_Z (3.6%)	Z86 Personal history of certain other diseases (.040); Z92 Personal history of medical treatment (.029); Z72 Problems related to lifestyle (.026)
Liver	medical_diagnoses_F (2.7%)	F17 Mental and behavioural disorders due to use of tobacco (.040); F10 Mental and behavioural disorders due to use of alcohol (.033)
Liver	medical_diagnoses_K (1.4%)	K40 Inguinal hernia (.030)
Liver	medical_diagnoses_C (1.1%)	C50 Malignant neoplasm of breast (.029)
Liver	medical_diagnoses_X (1.1%)	X84 Intentional self-harm by unspecified means (.021)
Liver	medical_diagnoses_L (0.0%)
Liver	medical_diagnoses_B (0.0%)
Liver	medical_diagnoses_D (0.0%)
Liver	medical_diagnoses_E (0.0%)
Liver	medical_diagnoses_G (0.0%)
Liver	medical_diagnoses_H (0.0%)
Liver	medical_diagnoses_M (0.0%)
Liver	medical_diagnoses_Y (0.0%)
Liver	medical_diagnoses_N (0.0%)
Liver	medical_diagnoses_O (0.0%)
Liver	medical_diagnoses_P (0.0%)
Liver	medical_diagnoses_Q (0.0%)
Liver	medical_diagnoses_R (0.0%)
Liver	medical_diagnoses_S (0.0%)
Liver	medical_diagnoses_T (0.0%)
Liver	medical_diagnoses_U (0.0%)
Liver	medical_diagnoses_V (0.0%)
Liver	medical_diagnoses_W (0.0%)
Liver	medical_diagnoses_A (0.0%)
Pancreas	medical_diagnoses_Z (4.8%)	Z86 Personal history of certain other diseases (.040); Z92 Personal history of medical treatment (.037); Z51 Other medical care (.029)
Pancreas	medical_diagnoses_I (3.9%)	I10 Essential (primary) hypertension (.049); I48 Atrial fibrillation and flutter (.041); I25 Chronic ischaemic heart disease (.024)
Pancreas	medical_diagnoses_M (3.8%)	M54 Dorsalgia (.029); M06 Other rheumatoid arthritis (.025); M79 Other soft tissue disorders, not elsewhere classified (.024)
Pancreas	medical_diagnoses_F (2.7%)	F17 Mental and behavioural disorders due to use of tobacco (.042); F10 Mental and behavioural disorders due to use of alcohol (.032)
Pancreas	medical_diagnoses_J (1.6%)	J44 Other chronic obstructive pulmonary disease (.029)
Pancreas	medical_diagnoses_E (1.4%)	E87 Other disorders of fluid, electrolyte and acid-base balance (.023)
Pancreas	medical_diagnoses_K (1.4%)	K40 Inguinal hernia (.026)
Pancreas	medical_diagnoses_C (1.1%)	C50 Malignant neoplasm of breast (.023)
Pancreas	medical_diagnoses_W (0.0%)
Pancreas	medical_diagnoses_B (0.0%)
Pancreas	medical_diagnoses_D (0.0%)
Pancreas	medical_diagnoses_G (0.0%)
Pancreas	medical_diagnoses_H (0.0%)
Pancreas	medical_diagnoses_X (0.0%)
Pancreas	medical_diagnoses_L (0.0%)
Pancreas	medical_diagnoses_V (0.0%)
Pancreas	medical_diagnoses_Y (0.0%)
Pancreas	medical_diagnoses_N (0.0%)
Pancreas	medical_diagnoses_O (0.0%)
Pancreas	medical_diagnoses_P (0.0%)
Pancreas	medical_diagnoses_Q (0.0%)
Pancreas	medical_diagnoses_R (0.0%)
Pancreas	medical_diagnoses_S (0.0%)
Pancreas	medical_diagnoses_T (0.0%)
Pancreas	medical_diagnoses_U (0.0%)
Pancreas	medical_diagnoses_A (0.0%)
