## Supplementary material for "Using deep learning to predict age from liver and pancreas magnetic resonance images allows the identification of genetic and non-genetic factors associated with abdominal aging": Table S15 - Environmental variables most associated with accelerated aging for each abdominal aging dimension.xlsx

### Sheet: Sheet1
Abdominal dimension	Environmental variable category	Top three associations
General	Smoking (37.5%)	Pack years adult smoking as proportion of life span exposed to smoking (.090); Pack years of smoking (.086); Past tobacco smoking.Smoked on most or all days (.066)
General	SunExposure (20.0%)	Facial ageing.About your age (.039); Facial ageing.Do not know (.038); Time spend outdoors in summer (.036)
General	Alcohol (17.2%)	Average weekly red wine intake (.043); Average weekly champagne plus white wine intake (.043); Average weekly beer plus cider intake (.042)
General	PhysicalActivityQuestionnaire (5.7%)	Types of transport used (excluding work).Public transport (.049); Time spent watching television (TV) (.026)
General	EarlyLifeFactors (3.1%)	Comparative height size at age 10.Taller (.061)
General	Medication (2.7%)	Medication for cholesterol, blood pressure or diabetes.Cholesterol lowering medication (.041)
General	Diet (1.4%)	Major dietary changes in the last 5 years.Yes, because of illness (.038)
General	Sleep (0.0%)
General	ElectronicDevices (0.0%)
Liver	Smoking (37.5%)	Pack years adult smoking as proportion of life span exposed to smoking (.080); Pack years of smoking (.077); Difficulty not smoking for 1 day (.061)
Liver	SunExposure (20.0%)	Facial ageing.About your age (.032); Facial ageing.Do not know (.032); Time spend outdoors in summer (.030)
Liver	Alcohol (13.8%)	Average weekly champagne plus white wine intake (.041); Average weekly beer plus cider intake (.040); Average weekly red wine intake (.038)
Liver	PhysicalActivityQuestionnaire (5.7%)	Types of transport used (excluding work).Public transport (.040); Time spent watching television (TV) (.026)
Liver	EarlyLifeFactors (3.1%)	Comparative height size at age 10.Taller (.059)
Liver	Diet (2.8%)	Major dietary changes in the last 5 years.Yes, because of illness (.031); Spread type.Never/rarely use spread (.022)
Liver	Medication (2.7%)	Medication for cholesterol, blood pressure or diabetes.Cholesterol lowering medication (.033)
Liver	Sleep (0.0%)
Liver	ElectronicDevices (0.0%)
Pancreas	Smoking (37.5%)	Pack years adult smoking as proportion of life span exposed to smoking (.075); Pack years of smoking (.070); Difficulty not smoking for 1 day (.054)
Pancreas	SunExposure (15.0%)	Facial ageing.Do not know (.036); Facial ageing.About your age (.032); Time spend outdoors in summer (.032)
Pancreas	Alcohol (13.8%)	Average weekly red wine intake (.036); Average weekly champagne plus white wine intake (.034); Average weekly spirits intake (.031)
Pancreas	ElectronicDevices (10.0%)	Usual side of head for mobile phone use.Left (.024)
Pancreas	EarlyLifeFactors (3.1%)	Comparative height size at age 10.Taller (.052)
Pancreas	PhysicalActivityQuestionnaire (2.9%)	Types of transport used (excluding work).Public transport (.042)
Pancreas	Medication (2.7%)	Medication for cholesterol, blood pressure or diabetes.Cholesterol lowering medication (.034)
Pancreas	Diet (1.4%)	Major dietary changes in the last 5 years.Yes, because of illness (.034)
Pancreas	Sleep (0.0%)
