## Supplementary material for "Using deep learning to predict age from liver and pancreas magnetic resonance images allows the identification of genetic and non-genetic factors associated with abdominal aging": Table S16 - Environmental variables most associated with decelerated aging for each abdominal aging dimension.xlsx

### Sheet: Sheet1
Abdominal dimension	Environmental variable category	Top three associations
General	PhysicalActivityQuestionnaire (34.3%)	Types of physical activity in last 4 weeks.Strenuous sports (.078); Frequency of strenuous sports in last 4 weeks (.077); Duration of strenuous sports (.076)
General	Smoking (29.2%)	Smoking status.Never (.073); Time from waking to first cigarette (.063); Age started smoking in current smokers (.062)
General	Diet (7.0%)	Cereal intake (.058); Major dietary changes in the last 5 years.No (.036); Bread intake (.030)
General	Medication (5.4%)	Medication for cholesterol, blood pressure or diabetes.None of the above (.086); Medication for cholesterol, blood pressure, diabetes, or take exogenous hormones.None of the above (.039)
General	SunExposure (5.0%)	Facial ageing.Younger than you are (.064)
General	Alcohol (3.4%)	Alcohol intake frequency. (.040)
General	EarlyLifeFactors (3.1%)	Comparative height size at age 10.Shorter (.052)
General	Sleep (0.0%)
General	ElectronicDevices (0.0%)
Liver	PhysicalActivityQuestionnaire (40.0%)	Frequency of strenuous sports in last 4 weeks (.063); Types of physical activity in last 4 weeks.Strenuous sports (.061); Duration of strenuous sports (.060)
Liver	Smoking (29.2%)	Smoking status.Never (.073); Time from waking to first cigarette (.062); Age started smoking in current smokers (.061)
Liver	Medication (5.4%)	Medication for cholesterol, blood pressure or diabetes.None of the above (.073); Medication for cholesterol, blood pressure, diabetes, or take exogenous hormones.None of the above (.029)
Liver	SunExposure (5.0%)	Facial ageing.Younger than you are (.054)
Liver	Diet (4.2%)	Cereal intake (.056); Major dietary changes in the last 5 years.No (.030); Bread intake (.027)
Liver	Alcohol (3.4%)	Alcohol intake frequency. (.040)
Liver	EarlyLifeFactors (3.1%)	Comparative height size at age 10.Shorter (.047)
Liver	Sleep (0.0%)
Liver	ElectronicDevices (0.0%)
Pancreas	PhysicalActivityQuestionnaire (31.4%)	Duration of strenuous sports (.069); Types of physical activity in last 4 weeks.Strenuous sports (.069); Frequency of strenuous sports in last 4 weeks (.069)
Pancreas	Smoking (29.2%)	Smoking status.Never (.056); Age started smoking in current smokers (.055); Time from waking to first cigarette (.053)
Pancreas	Medication (5.4%)	Medication for cholesterol, blood pressure or diabetes.None of the above (.070); Medication for cholesterol, blood pressure, diabetes, or take exogenous hormones.None of the above (.037)
Pancreas	SunExposure (5.0%)	Facial ageing.Younger than you are (.055)
Pancreas	Diet (4.2%)	Cereal intake (.053); Major dietary changes in the last 5 years.No (.031); Bread intake (.026)
Pancreas	Alcohol (3.4%)	Alcohol intake frequency. (.030)
Pancreas	EarlyLifeFactors (3.1%)	Comparative height size at age 10.Shorter (.048)
Pancreas	Sleep (0.0%)
Pancreas	ElectronicDevices (0.0%)
