## Supplementary material for "Using deep learning to predict age from liver and pancreas magnetic resonance images allows the identification of genetic and non-genetic factors associated with abdominal aging": Table S18 - Socioeconomic variables most associated with accelerated aging for each abdominal aging dimension.xlsx

### Sheet: Sheet1
Abdominal dimension	Socioeconomic variable category	Top three associations
General	SocialSupport (11.1%)	Leisure/social activities.None of the above (.033)
General	Household (2.3%)	Own or rent accommodation lived in.Rent - from local authority, local council, housing association (.028)
General	OtherSociodemographics (0.0%)
General	Employment (0.0%)
General	Education (0.0%)
Liver	SocialSupport (22.2%)	Leisure/social activities.Pub or social club (.032); Leisure/social activities.None of the above (.026)
Liver	Household (2.3%)	Own or rent accommodation lived in.Rent - from local authority, local council, housing association (.021)
Liver	OtherSociodemographics (0.0%)
Liver	Employment (0.0%)
Liver	Education (0.0%)
Pancreas	SocialSupport (11.1%)	Leisure/social activities.None of the above (.032)
Pancreas	OtherSociodemographics (0.0%)
Pancreas	Household (0.0%)
Pancreas	Employment (0.0%)
Pancreas	Education (0.0%)
