## Supplementary material for "Using deep learning to predict age from liver and pancreas magnetic resonance images allows the identification of genetic and non-genetic factors associated with abdominal aging": Table S19 - Socioeconomic variables most associated with decelerated aging for each abdominal aging dimension.xlsx

### Sheet: Sheet1
Abdominal dimension	Socioeconomic variable category	Top three associations
General	OtherSociodemographics (14.3%)	Attendance/disability/mobility allowance.None of the above (.040)
General	Employment (13.0%)	Length of working week for main job (.044); Current employment status.In paid employment or self-employed (.043); Frequency of travelling from home to job workplace (.029)
General	Education (12.5%)	Qualifications.College or University degree (.048)
General	SocialSupport (11.1%)	Leisure/social activities.Sports club or gym (.058)
General	Household (4.5%)	Average total household income before tax (.043); Number of vehicles in household (.039)
Liver	OtherSociodemographics (14.3%)	Attendance/disability/mobility allowance.None of the above (.031)
Liver	Employment (13.0%)	Current employment status.In paid employment or self-employed (.035); Length of working week for main job (.034); Frequency of travelling from home to job workplace (.023)
Liver	Education (12.5%)	Qualifications.College or University degree (.035)
Liver	SocialSupport (11.1%)	Leisure/social activities.Sports club or gym (.041)
Liver	Household (4.5%)	Number of vehicles in household (.036); Average total household income before tax (.032)
Pancreas	OtherSociodemographics (14.3%)	Attendance/disability/mobility allowance.None of the above (.037)
Pancreas	Employment (13.0%)	Length of working week for main job (.038); Current employment status.In paid employment or self-employed (.033); Frequency of travelling from home to job workplace (.025)
Pancreas	Education (12.5%)	Qualifications.College or University degree (.041)
Pancreas	SocialSupport (11.1%)	Leisure/social activities.Sports club or gym (.055)
Pancreas	Household (4.5%)	Average total household income before tax (.034); Number of vehicles in household (.027)
